# Skeletal muscle energetics explain the sex disparity in mobility impairment in the Study of Muscle, Mobility and Aging (SOMMA)

**DOI:** 10.1101/2023.11.08.23298271

**Authors:** Philip A. Kramer, Paul M. Coen, Peggy M. Cawthon, Giovanna Distefano, Steven R. Cummings, Bret H. Goodpaster, Russell T. Hepple, Stephen B. Kritchevsky, Eric G. Shankland, David J. Marcinek, Frederico G. S. Toledo, Kate A. Duchowny, Sofhia V. Ramos, Stephanie Harrison, Anne B. Newman, Anthony J. A. Molina

**Author notes:** Corresponding Authors: Anthony J. A. Molina, PhD, University of California San Diego School of Medicine, 9500 Gilman Drive, La Jolla, CA. 92093, Philip Kramer, PhD, Wake Forest University School of Medicine 1 Medical Center Blvd., Winston-Salem, NC 27157.

## Abstract

The age-related decline in muscle mitochondrial energetics contributes to the loss of mobility in older adults. Women experience a higher prevalence of mobility impairment compared to men, but it is unknown whether sex-specific differences in muscle energetics underlie this disparity. In the Study of Muscle, Mobility and Aging (SOMMA), muscle energetics were characterized using in vivo phosphorus-31 magnetic resonance spectroscopy and high-resolution respirometry of vastus lateralis biopsies in 773 participants (56.4% women, age 70-94 years). A Short Physical Performance Battery score ≤ 8 was used to define lower-extremity mobility impairment. Muscle mitochondrial energetics were lower in women compared to men (e.g. Maximal Complex I&II OXPHOS: Women=55.06 +/− 15.95; Men=65.80 +/− 19.74; p<0.001) and in individuals with mobility impairment compared to those without (e.g., Maximal Complex I&II OXPHOS in women: SPPB≥9=56.59 +/− 16.22; SPPB≤8=47.37 +/− 11.85; p<0.001). Muscle energetics were negatively associated with age only in men (e.g., Maximal ETS capacity: R=-0.15, p=0.02; age/sex interaction, p=0.04), resulting in muscle energetics measures that were significantly lower in women than men in the 70-79 age group but not the 80+ age group. Similarly, the odds of mobility impairment were greater in women than men only in the 70-79 age group (70-79 age group, OR_age-adjusted_=1.78, 95% CI=1.03, 3.08, p=0.038; 80+ age group, OR_age-adjusted_=1.05, 95% CI=0.52, 2.15, p=0.89). Accounting for muscle energetics attenuated up to 75% of the greater odds of mobility impairment in women. Women had lower muscle mitochondrial energetics compared to men, which largely explain their greater odds of lower-extremity mobility impairment.
