## Supplemental Table 1 for "Skeletal muscle energetics explain the sex disparity in mobility impairment in the Study of Muscle, Mobility and Aging (SOMMA)"

### Sheet: Supplemental Table 1
Supplementary Table 1
Reference Odds of Mobility Impairment
Age 70-79	RH/OR 95%CI	PVALUE
Gender - Women: Model 1	1.83 (1.06, 3.15)	0.0296
Model 1 + Age-Adjusted: Model 2	1.78 (1.03, 3.08)	0.0383
Age 80+
Gender - Women: Model 1	1.00 (0.51, 1.96)	0.9911
Model 1 + Age-Adjusted: Model 2	1.05 (0.52, 2.15)	0.8864
Original models	Model 2 + Adj. Energetics and Technician or Site: Model 3			Model 3 + Covariate Adjusted
Age 70-79	RH/OR 95%CI	PVALUE		RH/OR 95%CI	PVALUE
Model 2 + Adj. for Race, BMI, CHAMPS, and Multimorbidity only				1.21 (0.66, 2.19)	0.5387
ATP MAX (mM/time)	1.52 (0.87, 2.65)	0.1437		1.11 (0.60, 2.03)	0.7373
PCr/ATP ratio at rest	1.59 (0.84, 3.00)	0.1563		1.05 (0.52, 2.13)	0.8967
Complex I OXPHOS 3 (pmol/(s*mg))	1.25 (0.70, 2.24)	0.4579		1.03 (0.55, 1.94)	0.9272
Maximal Complex I supported OXPHOS	1.29 (0.72, 2.30)	0.3983		1.04 (0.55, 1.95)	0.9019
Maximal ETS capacity (pmol/(s*mg))	1.41 (0.70, 2.86)	0.3377		1.23 (0.57, 2.64)	0.595
Maximal Complex I&II supported OXPHOS	1.17 (0.65, 2.12)	0.5935		0.99 (0.52, 1.86)	0.9657
Complex I supported leak respiration	1.55 (0.88, 2.76)	0.133		1.21 (0.65, 2.25)	0.5444
Respiratory control ratio	1.74 (1.00, 3.04)	0.0512		1.24 (0.67, 2.28)	0.4935
Age 80+	RH/OR 95%CI	PVALUE		RH/OR 95%CI	PVALUE
Model 2 + Adj. for Race, BMI, CHAMPS, and Multimorbidity only				0.96 (0.44, 2.08)	0.9124
ATP MAX (mM/time)	1.10 (0.53, 2.29)	0.7976		1.00 (0.45, 2.24)	0.9933
PCr/ATP ratio at rest	1.59 (0.63, 4.03)	0.3296		1.33 (0.47, 3.80)	0.5922
Complex I OXPHOS 3 (pmol/(s*mg))	0.97 (0.46, 2.04)	0.9315		0.95 (0.43, 2.11)	0.9075
Maximal Complex I supported OXPHOS	0.95 (0.45, 2.02)	0.9004		0.95 (0.43, 2.10)	0.8939
Maximal ETS capacity (pmol/(s*mg))	1.84 (0.69, 4.94)	0.2241		1.73 (0.62, 4.85)	0.2964
Maximal Complex I&II supported OXPHOS	0.84 (0.39, 1.82)	0.6585		0.86 (0.38, 1.94)	0.717
Complex I supported leak respiration	0.99 (0.47, 2.08)	0.9856		0.96 (0.43, 2.11)	0.9119
Respiratory control ratio	0.99 (0.47, 2.09)	0.9851		0.96 (0.43, 2.12)	0.9192
Adding D3 creatinine measured muscle mass to original models
Age 70-79	RH/OR 95%CI	PVALUE		RH/OR 95%CI	PVALUE
Model 2 + Adj. for Race, BMI, CHAMPS, Muscle Mass, and Multimorbidity only				1.01 (0.46, 2.24)	0.9724
ATP MAX (mM/time)				0.90 (0.40, 2.02)	0.7977
PCr/ATP ratio at rest				0.98 (0.38, 2.55)	0.963
Complex I OXPHOS 3 (pmol/(s*mg))				0.84 (0.36, 1.94)	0.6778
Maximal Complex I supported OXPHOS				0.84 (0.37, 1.94)	0.6913
Maximal ETS capacity (pmol/(s*mg))				1.14 (0.39, 3.31)	0.8105
Maximal Complex I&II supported OXPHOS				0.82 (0.35, 1.90)	0.6423
Complex I supported leak respiration				0.95 (0.42, 2.19)	0.9132
Respiratory control ratio				0.97 (0.43, 2.20)	0.9459
Age 80+	RH/OR 95%CI	PVALUE		RH/OR 95%CI	PVALUE
Model 2 + Adj. for Race, BMI, CHAMPS, Muscle Mass, and Multimorbidity only				0.58 (0.22, 1.52)	0.266
MR- ATP MAX (mM/time)				0.62 (0.23, 1.68)	0.3473
PCr/ATP ratio at rest				0.43 (0.10, 1.87)	0.2587
Complex I OXPHOS 3 (pmol/(s*mg))				0.52 (0.19, 1.41)	0.1995
Maximal Complex I supported OXPHOS				0.52 (0.19, 1.42)	0.1997
Maximal ETS capacity (pmol/(s*mg))				0.75 (0.18, 3.04)	0.6854
Maximal Complex I&II supported OXPHOS				0.47 (0.17, 1.30)	0.1445
Complex I supported leak respiration				0.51 (0.19, 1.38)	0.1826
Respiratory control ratio				0.52 (0.19, 1.41)	0.1965
Substituting CHAMPS with total activity count in original models
Age 70-79	RH/OR 95%CI	PVALUE		RH/OR 95%CI	PVALUE
Model 2 + Adj. for Race, BMI, Total activity count, and Multimorbidity only				2.29 (1.23, 4.25)	0.0087
ATP MAX (mM/time)				2.13 (1.12, 4.06)	0.0216
PCr/ATP ratio at rest				2.11 (1.02, 4.38)	0.0439
Complex I OXPHOS 3 (pmol/(s*mg))				1.75 (0.90, 3.37)	0.0967
Maximal Complex I supported OXPHOS				1.80 (0.94, 3.46)	0.0762
Maximal ETS capacity (pmol/(s*mg))				2.29 (1.04, 5.03)	0.0401
Maximal Complex I&II supported OXPHOS				1.66 (0.86, 3.21)	0.1319
Complex I supported leak respiration				2.05 (1.08, 3.89)	0.0286
Respiratory control ratio				2.19 (1.17, 4.09)	0.0144
Age 80+	RH/OR 95%CI	PVALUE		RH/OR 95%CI	PVALUE
Model 2 + Adj. for Race, BMI, Total activity count, and Multimorbidity only				0.98 (0.44, 2.20)	0.9693
MR- ATP MAX (mM/time)				1.03 (0.45, 2.38)	0.9427
PCr/ATP ratio at rest				1.16 (0.39, 3.44)	0.7945
Complex I OXPHOS 3 (pmol/(s*mg))				1.03 (0.44, 2.38)	0.9496
Maximal Complex I supported OXPHOS				1.02 (0.44, 2.37)	0.9604
Maximal ETS capacity (pmol/(s*mg))				1.61 (0.52, 4.97)	0.4071
Maximal Complex I&II supported OXPHOS				0.95 (0.40, 2.23)	0.9009
Complex I supported leak respiration				0.93 (0.58, 1.51)	0.7708
Respiratory control ratio				1.03 (0.45, 2.40)	0.9398
Adding creatinine measured muscle mass and total activity to original models in place of CHAMPS
Age 70-79	RH/OR 95%CI	PVALUE		RH/OR 95%CI	PVALUE
Adjusted for Race, BMI, Total activity count, Muscle Mass, and Multimorbidity only				1.61 (0.71, 3.63)	0.2544
ATP MAX (mM/time)				1.43 (0.61, 3.31)	0.4102
PCr/ATP ratio at rest				1.67 (0.62, 4.50)	0.3086
Complex I OXPHOS 3 (pmol/(s*mg))				1.24 (0.52, 2.92)	0.629
Maximal Complex I supported OXPHOS				1.26 (0.54, 2.97)	0.5957
Maximal ETS capacity (pmol/(s*mg))				1.95 (0.64, 5.88)	0.2376
Maximal Complex I&II supported OXPHOS				1.20 (0.51, 2.85)	0.6763
Complex I supported leak respiration				1.35 (0.58, 3.19)	0.4867
Respiratory control ratio				1.42 (0.61, 3.28)	0.4142
Age 80+	RH/OR 95%CI	PVALUE		RH/OR 95%CI	PVALUE
Adjusted for Race, BMI, Total activity count, Muscle Mass, and Multimorbidity only				0.54 (0.19, 1.56)	0.2574
ATP MAX (mM/time)				0.58 (0.20, 1.71)	0.3258
PCr/ATP ratio at rest				0.45 (0.09, 2.17)	0.3163
Complex I OXPHOS 3 (pmol/(s*mg))				0.55 (0.19, 1.60)	0.2717
Maximal Complex I supported OXPHOS				0.55 (0.19, 1.60)	0.2703
Maximal ETS capacity (pmol/(s*mg))				0.76 (0.17, 3.39)	0.7175
Maximal Complex I&II supported OXPHOS				0.50 (0.17, 1.49)	0.2164
Complex I supported leak respiration				0.54 (0.18, 1.58)	0.2578
Respiratory control ratio				0.54 (0.18, 1.60)	0.2697
